# Investigation of the genetic architecture of cam morphology, and its relationship with hip osteoarthritis, using alpha angle as a proxy measure

**DOI:** 10.1101/2022.07.22.22277884

**Authors:** Benjamin G. Faber, Monika Frysz, April E. Hartley, Raja Ebsim, Cindy G. Boer, Fiona R. Saunders, Jennifer S. Gregory, Richard M Aspden, Nicholas C. Harvey, Lorraine Southam, William Giles, Christine Le Maitre, J. Mark Wilkinson, Joyce B.J. van Meurs, Eleftheria Zeggini, Timothy Cootes, Claudia Lindner, John P. Kemp, George Davey Smith, Jonathan H. Tobias

## Abstract

**Objectives:** To examine the genetic architecture of cam morphology, using alpha angle (AA) as a proxy measure, we conducted an AA genome wide association study (GWAS), followed by Mendelian randomisation (MR) to evaluate its causal relationship with hip osteoarthritis (HOA).

**Methods:** Observational analyses examined associations between AA derived from hip DXA scans in UK Biobank (UKB), and radiographic HOA (rHOA) and subsequent total hip replacement (THR). Afterwards, an AA GWAS meta-analysis was performed (n=44,214), using AA previously derived in the Rotterdam Study (RS). Linkage disequilibrium score regression assessed the genetic correlation between AA and HOA. Genetic associations with P<5×10^−8^ instrumented AA for two-sample MR.

**Results:** DXA-derived AA showed expected associations between AA and rHOA (OR 1.63 [95% CI 1.58-1.67]) and THR (HR 1.45 [1.33-1.59]) in UKB. The heritability of AA was 10% and AA had a moderate genetic correlation with HOA (r_g_=0.26 [0.10-0.43]). Eight independent genetic signals were associated with AA. Two-sample MR provided weak evidence of causal effects of AA on HOA risk (inverse variance weighted (IVW): OR=1.84 [1.14-2.96], P 0.01). In contrast, genetic predisposition for HOA had stronger evidence of a causal effect on increased AA (IVW: β=0.09 [0.04-0.13], P 4.58 × 10^−05^).

**Conclusions:** Expected observational associations between AA and related clinical outcomes provided face-validity for the DXA-derived AA measures. Evidence of bidirectional associations between AA and HOA, particularly in the reverse direction, suggest that hip shape remodelling secondary to a genetic predisposition to HOA contribute to the well-established relationship between HOA and cam morphology in older adults.
