## Supplementary Tables 1-10 for "Investigation of the genetic architecture of cam morphology, and its relationship with hip osteoarthritis, using alpha angle as a proxy measure": Supplementary tables 15.7.22.xlsx

### Sheet: ST1) Descriptives
Descriptives for the UK Biobank individuals included in this study.
	Male	Female	Combined
Demographics	Mean [SD, Range]	Mean [SD, Range]	Mean [SD, Range]
Age (years)	64.3 [7.7, 44-81]	63.0 [7.4, 45-82]	63.6 [7.6, 44-82]
Height (cm)	177.2 [6.6, 150-204]	163.6 [6.4, 135-198]	170.1 [9.4, 135-204]
Weight (kg)	83.2 [13.4, 47-171]	68.2 [12.9, 34-169]	75.4 [15.1, 34-171]
Ethnicity	Prevalence [%]	Prevalence [%]	Prevalence [%]
White	18,650 [96.7]	20,394 [96.9]	39,004 [96.8]
Asian	266 [1.4]	171 [0.8]	437 [1.1]
Black	119 [0.6]	134 [0.6]	253 [0.6]
Mixed heritage	61 [0.3]	118 [0.6]	179[0.4]
Chinese	51 [0.3]	65 [0.3]	116 [0.3]
Unknown	147 [0.8]	161 [0.8]	308 [0.8]
Hip Shape	Mean [SD, Range]	Mean [SD, Range]	Mean [SD, Range]
Alpha Angle (degrees)	51.9 [13.1, 35.0-114.1]	44.0 [5.8, 31.8-115.0]	47.8 [10.8, 31.8-115.0]
Osteoarthritis	Prevalence [%]	Prevalence [%]	Prevalence [%]
Hip Pain > 3months	1,193 [6.1]	2,058 [9.8]	3,251 [8.1]
rHOA grade ≥2	2,086 [10.8]	931 [4.4]	3,017 [7.5]
rHOA grade ≥3	509 [2.6]	191 [0.9]	700 [1.7]
rHOA grade 4	113 [0.6]	44 [0.2]	157 [0.4]
HES OA	220 [1.1]	307 [1.5]	527 [1.3]
THR	106 [0.6]	153 [0.7]	259 [0.6]
Total Sample	19,294 [47.8%]	21,043 [52.2%]	40337
SD – standard deviation, rHOA – radiographic hip osteoarthritis, HES OA – hospital diagnosed hip osteoarthritis, THR – total hip replacement

### Sheet: ST2) Cam morpholgy
Observational associations between cam morphology and clinical outcomes
	Cam morphology defined as AA ≥60degrees
	Unadjusted		Adjusted
Cross sectional analyses	OR [95% CI]	P	OR [95% CI]	P
Hip Pain	1.14 [1.01-1.29]	0.04	1.47 [1.29-1.68]	6.55e-09
rHOA grade ≥2	5.38 [4.92-5.88]	1e-303	3.99 [3.63-4.38]	5e-182
rHOA grade ≥3	8.70 [7.46-10.15]	9e-167	6.71 [5.67-7.95]	2e-107
rHOA grade 4	11.08 [8.09-15.18]	1.1e-50	9.14 [6.40-13.04]	4.068e-34
HES OA	2.39 [1.91-3.00]	2.84e-14	2.88 [2.25-3.69]	6.538e-17
Longitudinal analyses	HR [95% CI]	P	HR [95% CI]	P
THR	2.52 [1.84-3.44]	5.93e-09	3.04 [2.16-4.28]	1.919e-10
Cam (n=3,445 [8.5%]) morphology assessed as a binary outcome. Logistic and Cox proportional hazard model results presented. Adjusted model includes ages, sex, height and weight. OR - odds ratio, CI - confidence interval, rHOA - radiographic hip OA, HR - hazard ratio, P - p-value, HES OA - hospital diagnosed hip osteoarthritis, THR - total hip replacement.

### Sheet: ST3) Cam GWAS look up
Look up of AA SNPs in a UKB Cam GWAS and HOA GWAS
RSID	EA	NEA	EAF	AA Beta	AA P-value	Cam Beta	Cam P-value	HOA (UKB) logOR	HOA (UKB) P-value
rs7571789	T	C	0.48	0.04	7.52e-09	0.01	1.3e-05	0.0667241	5.8e-13
rs10478422	T	C	0.3	0.04	9.64e-10	0.01	0.00018	0.0238856	0.018
rs1048584	A	T	0.39	-0.04	7.67e-09	-0.01	0.00011	-0.0012108	0.91
rs62578126	T	C	0.37	-0.04	9e-09	-0.01	2e-06	-0.0603606	2.7e-10
rs10787959	A	G	0.28	-0.04	1.08e-08	-0.01	0.0018	-0.0152555	0.1
rs561578905	A	C	0.27	0.05	3.37e-08	0.01	6.4e-05	0.0045959	0.71
rs146939415	C	G	0.01	0.17	2.47e-08	0.04	6.2e-05	0.10554	0.012
rs4911180	A	G	0.63	-0.04	1.25e-11	-0.01	4.6e-07	0.0017251	0.84
Each independent SNP identified in the AA meta-analysis was subsequently looked up in a UKB GWAS of cam morphology. Cam morphology was defined as AA≥60degrees.

### Sheet: ST4) COJO
COJO results for AA meta-analysis
SNPID	RSID	CHR	BP	C.GENE	EA	NEA	EAF	BETA	SE	P	DIR	N
2:70714793:T:C	rs7571789	2	70714793	TGFA	T	C	0.4756	0.0364	0.0063	7.52e-09	++-+	44214
5:118752897:A:G	rs455991	5	118752897	TNFAIP8	A	G	0.6957	-0.0417	0.0068	1.13e-09	----	44214
6:155578599:A:T	rs1048584	6	155578599	TIAM2	A	T	0.3889	-0.0372	0.0064	7.67e-09	----	44214
9:129375338:T:C	rs62578126	9	129375338	LMX1B	T	C	0.3679	-0.0374	0.0065	9e-09	---+	44214
10:121131313:A:G	rs10787959	10	121131313	GRK5	A	G	0.2817	-0.0399	0.007	1.08e-08	----	44214
15:51522210:C:G	rs146939415	15	51522210	CYP19A1	C	G	0.0122	0.1691	0.0303	2.47e-08	++++	44214
20:33972948:A:G	rs4911180	20	33972948	UQCC1	A	G	0.6285	-0.0441	0.0065	1.25e-11	---+	44214
CHR- chromosome, BP - base position, C.Gene - closest gene, EA - effect allele, NEA - non effect allele, EAF - effect allele frequency, SE - standard error, P - p-value, DIR - direction

### Sheet: ST5) GTEX
GTEX					COLOC2*	*Colocalisation done with GTEx v7 as that corresponds with hg19 mapping which was used for the GWAS using LocusFocus (https://locusfocus.research.sickkids.ca)
Gene Symbol	SNP Id	P-Value	NES	Tissue	PP4	Median TPM
TGFA	rs7571789	2.4e-32	-0.65	Testis	0.001	2.015
TGFA	rs7571789	3.6e-10	0.29	Brain - Cortex
TGFA	rs7571789	7.9e-09	0.28	Brain - Hypothalamus
TGFA	rs7571789	1.8e-07	0.21	Brain - Caudate (basal ganglia)
TGFA	rs7571789	4.8e-06	0.25	Brain - Amygdala
TGFA	rs7571789	1.1e-05	0.2	Brain - Frontal Cortex (BA9)
TGFA	rs7571789	1.1e-05	0.24	Brain - Anterior cingulate cortex (BA24)
Gene Symbol	SNP Id	P-Value	NES	Tissue	PP4	Median TPM
TNFAIP8	rs10478422	3.9e-19	0.27	Cells - Cultured fibroblasts	0.97	4.916
HSD17B4	rs10478422	1.1e-14	0.21	Nerve - Tibial
HSD17B4	rs10478422	3.2e-10	0.11	Thyroid
HSD17B4	rs10478422	1.4e-09	0.19	Stomach
HSD17B4	rs10478422	5.4e-08	0.12	Cells - Cultured fibroblasts	0.93	78.88
HSD17B4	rs10478422	1.3e-07	0.16	Esophagus - Muscularis
FAM170A	rs10478422	3.6e-06	0.27	Thyroid
HSD17B4	rs10478422	1.1e-05	0.12	Breast - Mammary Tissue
FAM170A	rs10478422	1.9e-05	0.41	Liver
TNFAIP8	rs10478422	2.1e-05	-0.19	Spleen
HSD17B4	rs10478422	3e-05	0.18	Esophagus - Gastroesophageal Junction
HSD17B4	rs10478422	3.9e-05	0.15	Artery - Tibial
TNFAIP8	rs10478422	0.00019	-0.072	Whole Blood
Gene Symbol	SNP Id	P-Value	NES	Tissue	PP4	Median TPM
RP11-477D19.2	rs1048584	1.2e-93	-0.77	Thyroid	0.864593	4.651
RP11-477D19.2	rs1048584	1.1e-65	-0.69	Skin - Sun Exposed (Lower leg)
RP11-477D19.2	rs1048584	7.3e-51	-0.93	Brain - Cerebellum
RP11-477D19.2	rs1048584	1.4e-50	-0.65	Skin - Not Sun Exposed (Suprapubic)
RP11-477D19.2	rs1048584	1.1e-47	-0.92	Brain - Cerebellar Hemisphere
RP11-477D19.2	rs1048584	5.2e-40	-0.68	Testis
RP11-477D19.2	rs1048584	2.5e-34	-0.66	Adrenal Gland
RP11-477D19.2	rs1048584	5.6e-32	-0.55	Colon - Transverse
RP11-477D19.2	rs1048584	9.9e-31	-0.72	Pituitary
RP11-477D19.2	rs1048584	9.9e-27	-0.42	Artery - Tibial
RP11-477D19.2	rs1048584	2.8e-24	-0.4	Breast - Mammary Tissue
RP11-477D19.2	rs1048584	2.5e-23	-0.48	Colon - Sigmoid
RP11-477D19.2	rs1048584	3.5e-23	-0.39	Esophagus - Mucosa
TFB1M	rs1048584	3.7e-23	-0.27	Cells - Cultured fibroblasts	0.6559	13.18
RP11-477D19.2	rs1048584	7.8e-22	-0.68	Brain - Hypothalamus
RP11-477D19.2	rs1048584	8.4e-22	-0.35	Whole Blood
RP11-477D19.2	rs1048584	7.7e-20	-0.41	Stomach
RP11-477D19.2	rs1048584	2.7e-17	-0.58	Brain - Frontal Cortex (BA9)
RP11-477D19.2	rs1048584	3.3e-17	-0.41	Heart - Atrial Appendage
RP11-477D19.2	rs1048584	6e-17	-0.6	Brain - Nucleus accumbens (basal ganglia)
RP11-477D19.2	rs1048584	1e-16	-0.36	Nerve - Tibial
RP11-477D19.2	rs1048584	1.2e-16	-0.34	Cells - Cultured fibroblasts	0.9	1.63
RP11-477D19.2	rs1048584	6.2e-16	-0.53	Brain - Cortex
RP11-477D19.2	rs1048584	8.9e-16	-0.38	Artery - Aorta
TFB1M	rs1048584	1.6e-15	-0.32	Thyroid
RP11-477D19.2	rs1048584	1.9e-15	-0.63	Small Intestine - Terminal Ileum
RP11-477D19.2	rs1048584	8.4e-15	-0.55	Spleen
RP11-477D19.2	rs1048584	2.6e-14	-0.48	Prostate
RP11-477D19.2	rs1048584	4.2e-14	-0.53	Brain - Caudate (basal ganglia)
CLDN20	rs1048584	1e-13	0.38	Adipose - Subcutaneous	0.58	0.44
RP11-477D19.2	rs1048584	2.3e-13	-0.3	Adipose - Subcutaneous
RP11-477D19.2	rs1048584	4.3e-13	-0.27	Esophagus - Muscularis
CLDN20	rs1048584	6.2e-13	0.61	Cells - EBV-transformed lymphocytes
TFB1M	rs1048584	3.3e-12	-0.25	Heart - Left Ventricle
RP11-477D19.2	rs1048584	7.7e-12	-0.28	Lung
TFB1M	rs1048584	3.7e-11	-0.27	Colon - Transverse
CLDN20	rs1048584	4.3e-11	0.31	Skin - Sun Exposed (Lower leg)
CLDN20	rs1048584	7.2e-11	0.35	Esophagus - Mucosa
RP11-477D19.2	rs1048584	9.5e-11	-0.28	Esophagus - Gastroesophageal Junction
RP11-477D19.2	rs1048584	1.2e-10	-0.5	Brain - Anterior cingulate cortex (BA24)
RP11-477D19.2	rs1048584	1.7e-10	-0.52	Minor Salivary Gland
RP11-477D19.2	rs1048584	2.2e-10	-0.29	Heart - Left Ventricle
RP11-477D19.2	rs1048584	4.5e-10	-0.58	Uterus
TFB1M	rs1048584	5.4e-10	-0.42	Adrenal Gland
RP11-477D19.2	rs1048584	6.1e-10	-0.37	Pancreas
RP11-477D19.2	rs1048584	6.6e-10	-0.61	Brain - Spinal cord (cervical c-1)
RP11-477D19.2	rs1048584	1.6e-09	-0.47	Ovary
RP11-477D19.2	rs1048584	2.8e-09	-0.48	Brain - Hippocampus
TIAM2	rs1048584	4e-09	0.16	Artery - Tibial	0.731172	2.498
TFB1M	rs1048584	1.7e-08	-0.26	Esophagus - Mucosa
TFB1M	rs1048584	3.9e-08	-0.37	Pituitary
RP11-477D19.2	rs1048584	4.3e-08	-0.24	Adipose - Visceral (Omentum)
RP11-477D19.2	rs1048584	1.3e-07	-0.52	Brain - Amygdala
RP11-477D19.2	rs1048584	1.7e-07	-0.46	Brain - Putamen (basal ganglia)
CLDN20	rs1048584	5.3e-07	0.25	Cells - Cultured fibroblasts	0.867081	0.505
CLDN20	rs1048584	8.5e-07	0.29	Esophagus - Muscularis
RP11-477D19.2	rs1048584	9.8e-07	-0.3	Artery - Coronary
RP11-477D19.2	rs1048584	1.5e-06	-0.49	Brain - Substantia nigra
CLDN20	rs1048584	1.8e-06	0.2	Thyroid
CLDN20	rs1048584	2.1e-06	0.24	Artery - Tibial
TFB1M	rs1048584	2.4e-06	-0.21	Stomach
CLDN20	rs1048584	2.9e-06	0.16	Nerve - Tibial
CLDN20	rs1048584	4.2e-06	0.37	Ovary
CLDN20	rs1048584	6.8e-06	0.25	Lung
CLDN20	rs1048584	1.1e-05	0.26	Artery - Aorta
RP11-477D19.2	rs1048584	2e-05	-0.2	Liver
TIAM2	rs1048584	2.7e-05	0.24	Lung
CLDN20	rs1048584	3.2e-05	0.2	Muscle - Skeletal
TFB1M	rs1048584	5.2e-05	-0.16	Heart - Atrial Appendage
CLDN20	rs1048584	6.5e-05	0.18	Skin - Not Sun Exposed (Suprapubic)
TIAM2	rs1048584	9e-05	0.13	Thyroid
Gene Symbol	SNP Id	P-Value	NES	Tissue	PP4	Median TPM
LMX1B	rs62578126	7.8e-15	-0.32	Adipose - Subcutaneous	0.96	0.8188
LMX1B	rs62578126	1.3e-08	-0.23	Nerve - Tibial
LMX1B	rs62578126	2e-07	-0.21	Artery - Tibial
RP11-123K19.1	rs62578126	3.8e-07	-0.28	Adipose - Subcutaneous	0.25	0.15
LMX1B	rs62578126	2.3e-05	-0.24	Adipose - Visceral (Omentum)
LMX1B	rs62578126	0.00015	-0.17	Thyroid
Gene Symbol	SNP Id	P-Value	NES	Tissue	PP4	Median TPM
GRK5	rs10787959	0.00017	0.075	Skin - Sun Exposed (Lower leg)	0.48	20.2
Gene Symbol	SNP Id	P-Value	NES	Tissue	PP4	Median TPM
N/A	rs561578905	N/A	N/A	N/A	N/A	N/A
Gene Symbol	SNP Id	P-Value	NES	Tissue	PP4	Median TPM
GLDN	rs146939415	2.3e-06	0.46	Cells - Cultured fibroblasts	0	2.4
Gene Symbol	SNP Id	P-Value	NES	Tissue	PP4	Median TPM
UQCC1	rs4911180	4.8e-66	0.55	Cells - Cultured fibroblasts	0.000123109	20.98
UQCC1	rs4911180	1.3e-38	0.39	Skin - Sun Exposed (Lower leg)
UQCC1	rs4911180	2.8e-36	0.24	Muscle - Skeletal
UQCC1	rs4911180	5.2e-30	0.29	Skin - Not Sun Exposed (Suprapubic)
UQCC1	rs4911180	3.8e-22	0.26	Esophagus - Mucosa
UQCC1	rs4911180	4e-22	0.33	Adipose - Subcutaneous
UQCC1	rs4911180	1.9e-20	0.29	Lung
UQCC1	rs4911180	4.3e-19	0.22	Whole Blood
UQCC1	rs4911180	7.4e-18	0.23	Adipose - Visceral (Omentum)
GDF5	rs4911180	1e-15	-0.48	Pituitary	0.03	0.69
FAM83C	rs4911180	4.9e-15	0.16	Skin - Sun Exposed (Lower leg)	0	76.09
GDF5	rs4911180	4.9e-14	-0.43	Esophagus - Gastroesophageal Junction
UQCC1	rs4911180	1.1e-13	0.26	Stomach
UQCC1	rs4911180	1.4e-13	0.27	Breast - Mammary Tissue
RPL36P4	rs4911180	4.2e-13	-0.37	Artery - Tibial	N/A	0.773
RPL36P4	rs4911180	6.6e-13	-0.42	Cells - Cultured fibroblasts	0	2.071
RPL36P4	rs4911180	4.7e-11	-0.37	Adipose - Subcutaneous
UQCC1	rs4911180	5.2e-11	0.21	Nerve - Tibial
GDF5	rs4911180	1.1e-10	0.26	Lung
RPL36P4	rs4911180	1.3e-10	-0.38	Nerve - Tibial
RPL36P4	rs4911180	1.3e-10	-0.44	Breast - Mammary Tissue
CPNE1	rs4911180	1.7e-10	0.3	Adipose - Subcutaneous	N/A	105.9
GDF5	rs4911180	2.2e-10	-0.38	Colon - Sigmoid
CPNE1	rs4911180	2.5e-10	0.21	Whole Blood
GDF5	rs4911180	2.9e-10	-0.28	Thyroid
CEP250	rs4911180	3e-10	-0.21	Esophagus - Mucosa	0	5.46
RPL36P4	rs4911180	6.4e-10	-0.36	Lung
RPL36P4	rs4911180	7.3e-10	-0.36	Skin - Not Sun Exposed (Suprapubic)
RPL36P4	rs4911180	9.3e-10	-0.3	Muscle - Skeletal
RPL36P4	rs4911180	1.1e-09	-0.35	Thyroid
CPNE1	rs4911180	1.1e-09	0.37	Testis
GDF5	rs4911180	2.5e-09	-0.32	Esophagus - Muscularis
RPL36P4	rs4911180	2.6e-09	-0.34	Skin - Sun Exposed (Lower leg)
UQCC1	rs4911180	4e-09	0.17	Thyroid
UQCC1	rs4911180	4.3e-09	0.13	Heart - Atrial Appendage
UQCC1	rs4911180	5.5e-09	0.25	Pancreas
FAM83C	rs4911180	5.9e-09	0.14	Skin - Not Sun Exposed (Suprapubic)
UQCC1	rs4911180	9.8e-09	0.15	Artery - Tibial
RPL36P4	rs4911180	1.2e-08	-0.34	Esophagus - Mucosa
CPNE1	rs4911180	1.3e-08	0.25	Skin - Sun Exposed (Lower leg)
GDF5	rs4911180	1.5e-08	-0.41	Brain - Putamen (basal ganglia)
RPL36P4	rs4911180	1.6e-08	-0.27	Whole Blood
UQCC1	rs4911180	3.4e-08	0.13	Heart - Left Ventricle
EPB41L1	rs4911180	5.3e-08	0.19	Esophagus - Mucosa
RPL36P4	rs4911180	6.5e-08	-0.4	Testis
RPL36P4	rs4911180	7.1e-08	-0.47	Adrenal Gland
UQCC1	rs4911180	1.1e-07	0.32	Minor Salivary Gland
RPL36P4	rs4911180	1.3e-07	-0.4	Brain - Nucleus accumbens (basal ganglia)
CPNE1	rs4911180	1.4e-07	0.23	Skin - Not Sun Exposed (Suprapubic)
CPNE1	rs4911180	1.5e-07	0.27	Esophagus - Mucosa
CPNE1	rs4911180	1.5e-07	0.21	Lung
UQCC1	rs4911180	2.3e-07	0.17	Colon - Sigmoid
UQCC1	rs4911180	2.4e-07	0.19	Brain - Hippocampus
RPL36P4	rs4911180	2.7e-07	-0.32	Adipose - Visceral (Omentum)
RPL36P4	rs4911180	3e-07	-0.38	Heart - Atrial Appendage
CPNE1	rs4911180	3.2e-07	0.25	Nerve - Tibial
RPL36P4	rs4911180	6.1e-07	-0.37	Colon - Transverse
GDF5	rs4911180	6.2e-07	-0.18	Colon - Transverse
UQCC1	rs4911180	6.6e-07	0.17	Brain - Caudate (basal ganglia)
RPL36P4	rs4911180	1.2e-06	-0.29	Esophagus - Muscularis
CPNE1	rs4911180	1.3e-06	0.34	Prostate
ERGIC3	rs4911180	1.5e-06	0.11	Cells - Cultured fibroblasts	N/A
RPL36P4	rs4911180	1.6e-06	-0.36	Esophagus - Gastroesophageal Junction
CPNE1	rs4911180	1.7e-06	0.35	Adrenal Gland
RPL36P4	rs4911180	1.9e-06	-0.46	Spleen
CPNE1	rs4911180	2e-06	0.2	Artery - Tibial
SCAND1	rs4911180	3.7e-06	-0.14	Artery - Aorta
FER1L4	rs4911180	6.2e-06	0.22	Nerve - Tibial
CPNE1	rs4911180	6.5e-06	0.2	Thyroid
RP4-614O4.13	rs4911180	6.6e-06	0.14	Skin - Sun Exposed (Lower leg)
UQCC1	rs4911180	8.7e-06	0.45	Cells - EBV-transformed lymphocytes
RPL36P4	rs4911180	1e-05	-0.38	Pancreas
UQCC1	rs4911180	1.4e-05	0.14	Brain - Frontal Cortex (BA9)
GDF5	rs4911180	1.8e-05	-0.38	Brain - Cortex
CPNE1	rs4911180	1.9e-05	0.23	Breast - Mammary Tissue
EDEM2	rs4911180	1.9e-05	0.11	Adipose - Subcutaneous
MAP1LC3A	rs4911180	2.2e-05	-0.13	Brain - Hippocampus
CPNE1	rs4911180	2.3e-05	0.19	Brain - Cerebellar Hemisphere
UQCC1	rs4911180	2.5e-05	0.099	Esophagus - Muscularis
GDF5	rs4911180	2.5e-05	-0.35	Brain - Frontal Cortex (BA9)
EIF6	rs4911180	2.5e-05	0.065	Cells - Cultured fibroblasts	N/A
NFS1	rs4911180	2.6e-05	-0.097	Muscle - Skeletal
CPNE1	rs4911180	2.6e-05	0.17	Cells - Cultured fibroblasts	N/A
RPL36P4	rs4911180	2.8e-05	-0.3	Artery - Aorta
UQCC1	rs4911180	3.1e-05	0.1	Artery - Aorta
UQCC1	rs4911180	3.2e-05	0.2	Spleen
ERGIC3	rs4911180	3.3e-05	-0.096	Nerve - Tibial
CPNE1	rs4911180	3.6e-05	0.14	Muscle - Skeletal
MMP24-AS1	rs4911180	3.7e-05	0.11	Cells - Cultured fibroblasts	N/A
RPL36P4	rs4911180	3.7e-05	-0.3	Heart - Left Ventricle
UQCC1	rs4911180	3.8e-05	0.22	Adrenal Gland
RP4-614O4.13	rs4911180	3.8e-05	0.17	Breast - Mammary Tissue
CPNE1	rs4911180	5e-05	0.19	Brain - Cerebellum
MMP24-AS1	rs4911180	5e-05	0.13	Muscle - Skeletal
UQCC1	rs4911180	5e-05	0.11	Brain - Nucleus accumbens (basal ganglia)
EDEM2	rs4911180	5.3e-05	0.14	Cells - Cultured fibroblasts	N/A
FAM83C	rs4911180	5.5e-05	0.21	Prostate
RPL36P4	rs4911180	6.4e-05	-0.36	Prostate
FAM83C	rs4911180	6.8e-05	0.11	Esophagus - Mucosa
EPB41L1	rs4911180	9.1e-05	-0.12	Artery - Aorta
MMP24-AS1	rs4911180	9.9e-05	0.25	Brain - Putamen (basal ganglia)
RPL36P4	rs4911180	0.00011	-0.34	Pituitary
CPNE1	rs4911180	0.00015	0.23	Brain - Caudate (basal ganglia)
FER1L4	rs4911180	0.00015	0.12	Skin - Sun Exposed (Lower leg)
TRPC4AP	rs4911180	0.00017	-0.21	Brain - Cerebellar Hemisphere
MAP1LC3A	rs4911180	0.00017	-0.078	Artery - Tibial
CEP250	rs4911180	0.00018	-0.13	Testis
RP4-614O4.13	rs4911180	0.00019	0.18	Heart - Atrial Appendage
EIF6	rs4911180	0.00021	-0.064	Skin - Not Sun Exposed (Suprapubic)
MYH7B	rs4911180	0.00022	-0.08	Nerve - Tibial
TRPC4AP	rs4911180	0.00022	0.13	Esophagus - Gastroesophageal Junction
RP4-614O4.13	rs4911180	0.00026	0.088	Whole Blood
CEP250	rs4911180	0.00027	-0.086	Artery - Tibial
MMP24-AS1	rs4911180	0.00028	0.083	Whole Blood
GDF5OS	rs4911180	0.00029	-0.23	Testis
EIF6	rs4911180	0.00031	-0.088	Muscle - Skeletal
MMP24-AS1	rs4911180	0.00038	0.17	Testis
RP4-614O4.13	rs4911180	0.00066	0.088	Cells - Cultured fibroblasts	N/A
All genes within 200kb of the sentinel SNP were examined for eQTL colocalisation using the COLOC2 package through LocusFocus.
N/A - insufficient data to perform colocalisation

### Sheet: ST6) Coloc
eQTL coloc done on high grade (unhealthy) and low grade (healthy) tissue. 1mb searched either side of the sentinel SNP
Highgrade (unhealthy) tissue
GWASInput	nGWASVariants	nGWASsig3Eminus8	nGWASsig1Eminus7	nGWASsig1Eminus6	GWASMinP	NeVariants.GWASE3minus8	eQTLInput	eQTLGene	NeqtlVariants	neVariants	nsnps	PP.H0.abf	PP.H1.abf	PP.H2.abf	PP.H3.abf	PP.H4.abf
GWAS_z_alpha_rs7571789_CYP26B1_ENSG00000003137_1MbTSS.txt	5322	0	0	0	0.0001359	0	FunGen_H_z_alpha_rs7571789	CYP26B1_ENSG00000003137	3060	61	3055	0.00909	0.000135	0.975577	0.014472	0.000726
GWAS_z_alpha_rs7571789_SNRNP27_ENSG00000124380_1MbTSS.txt	5506	16	23	34	7.52e-09	0	FunGen_H_z_alpha_rs7571789	SNRNP27_ENSG00000124380	3725	33	3720	0.000677	0.065122	0.009611	0.924068	0.000522
GWAS_z_alpha_rs10478422_TNFAIP8_ENSG00000145779_1MbTSS.txt	6938	29	49	93	9.638e-10	27	FunGen_H_z_alpha_rs10478422	TNFAIP8_ENSG00000145779	3821	38	3817	1e-06	0.001079	3.1e-05	0.026622	0.972268
GWAS_z_alpha_rs62578126_RPL12_ENSG00000197958_1MbTSS.txt	5013	8	9	10	8.996e-09	0	FunGen_H_z_alpha_rs62578126	RPL12_ENSG00000197958	2848	144	2847	0	3.1e-05	0.014555	0.9854	1.4e-05
GWAS_z_alpha_rs62578126_ST6GALNAC4_ENSG00000136840_1MbTSS.txt	4378	0	0	0	0.001694	0	FunGen_H_z_alpha_rs62578126	ST6GALNAC4_ENSG00000136840	2265	26	2263	0.007329	3.7e-05	0.986103	0.004947	0.001585
GWAS_z_alpha_rs62578126_URM1_ENSG00000167118_1MbTSS.txt	4656	0	0	0	0.001694	0	FunGen_H_z_alpha_rs62578126	URM1_ENSG00000167118	2406	1	2403	0.30701	0.001457	0.686348	0.003255	0.001931
GWAS_z_alpha_rs62578126_ZNF79_ENSG00000196152_1MbTSS.txt	4975	8	9	10	8.996e-09	0	FunGen_H_z_alpha_rs62578126	ZNF79_ENSG00000196152	2839	51	2838	0.001254	0.084886	0.013289	0.899708	0.000864
GWAS_z_alpha_rs10787959_NANOS1_ENSG00000188613_1MbTSS.txt	6549	4	6	15	1.081e-08	0	FunGen_H_z_alpha_rs10787959	NANOS1_ENSG00000188613	3784	57	3778	0.000275	0.009086	0.029049	0.961377	0.000214
GWAS_z_alpha_rs10787959_PDZD8_ENSG00000165650_1MbTSS.txt	5731	0	0	0	0.005326	0	FunGen_H_z_alpha_rs10787959	PDZD8_ENSG00000165650	3166	45	3164	1e-06	0	0.988336	0.007081	0.004582
GWAS_z_alpha_rs146939415_CYP19A1_ENSG00000137869_1MbTSS.txt	5839	0	2	51	5.759e-08	0	FunGen_H_z_alpha_rs146939415	CYP19A1_ENSG00000137869	3510	140	3506	0	5e-06	0.053201	0.924749	0.022045
GWAS_z_alpha_rs146939415_GLDN_ENSG00000186417_1MbTSS.txt	5747	0	2	51	5.759e-08	0	FunGen_H_z_alpha_rs146939415	GLDN_ENSG00000186417	3400	6	3395	0.002766	0.048075	0.045733	0.79485	0.108576
GWAS_z_alpha_rs4911180_CPNE1_ENSG00000214078_1MbTSS.txt	3904	134	134	158	1.245e-11	1	FunGen_H_z_alpha_rs4911180	CPNE1_ENSG00000214078	2116	654	2111	0	0	3e-06	0.999997	0
GWAS_z_alpha_rs4911180_EDEM2_ENSG00000088298_1MbTSS.txt	4080	134	134	158	1.245e-11	0	FunGen_H_z_alpha_rs4911180	EDEM2_ENSG00000088298	2349	1	2344	1e-06	0.253039	3e-06	0.744188	0.002769
GWAS_z_alpha_rs4911180_PROCR_ENSG00000101000_1MbTSS.txt	4087	134	134	158	1.245e-11	0	FunGen_H_z_alpha_rs4911180	PROCR_ENSG00000101000	2341	122	2336	0	0.052395	3e-06	0.94702	0.000582
GWAS_z_alpha_rs4911180_RALY_ENSG00000125970_1MbTSS.txt	3589	0	0	0	0.001706	0	FunGen_H_z_alpha_rs4911180	RALY_ENSG00000125970	2274	105	2272	0.037755	0.000301	0.951185	0.00758	0.003179
GWAS_z_alpha_rs4911180_SCAND1_ENSG00000171222_1MbTSS.txt	3827	134	134	158	1.245e-11	0	FunGen_H_z_alpha_rs4911180	SCAND1_ENSG00000171222	1979	355	1974	0	0.008645	3e-06	0.99126	9.1e-05
GWAS_z_alpha_rs4911180_ZNF341_ENSG00000131061_1MbTSS.txt	3869	0	0	0	0.001706	0	FunGen_H_z_alpha_rs4911180	ZNF341_ENSG00000131061	2418	25	2416	2.1e-05	0	0.992198	0.006823	0.000957
Lowgrade (healthy) tissue
GWASInput	nGWASVariants	nGWASsig3Eminus8	nGWASsig1Eminus7	nGWASsig1Eminus6	GWASMinP	NeVariants.GWASE3minus8	eQTLInput	eQTLGene	NeqtlVariants	neVariants	nsnps	PP.H0.abf	PP.H1.abf	PP.H2.abf	PP.H3.abf	PP.H4.abf
GWAS_z_alpha_rs10478422_DTWD2_ENSG00000169570_1MbTSS.txt	7193	29	49	93	9.638e-10	0	FunGen_L_z_alpha_rs10478422	DTWD2_ENSG00000169570	3806	49	3802	7e-06	0.006369	0.001112	0.992388	0.000124
GWAS_z_alpha_rs1048584_TFB1M_ENSG00000029639_1MbTSS.txt	7292	63	65	85	7.672e-09	38	FunGen_L_z_alpha_rs1048584	TFB1M_ENSG00000029639	4004	79	3996	0	2.8e-05	0.000734	0.391579	0.607659
GWAS_z_alpha_rs62578126_RPL12_ENSG00000197958_1MbTSS.txt	5013	8	9	10	8.996e-09	0	FunGen_L_z_alpha_rs62578126	RPL12_ENSG00000197958	2775	87	2775	0	1e-06	0.014656	0.985326	1.7e-05
GWAS_z_alpha_rs62578126_ZNF79_ENSG00000196152_1MbTSS.txt	4975	8	9	10	8.996e-09	0	FunGen_L_z_alpha_rs62578126	ZNF79_ENSG00000196152	2767	71	2767	4.9e-05	0.003292	0.014606	0.981991	6.1e-05
GWAS_z_alpha_rs10787959_SFXN4_ENSG00000183605_1MbTSS.txt	6764	4	6	15	1.081e-08	0	FunGen_L_z_alpha_rs10787959	SFXN4_ENSG00000183605	3956	7	3950	0.002941	0.097289	0.026364	0.872018	0.001388
GWAS_z_alpha_rs4911180_CPNE1_ENSG00000214078_1MbTSS.txt	3904	134	134	158	1.245e-11	1	FunGen_L_z_alpha_rs4911180	CPNE1_ENSG00000214078	2066	590	2061	0	0	3e-06	0.999997	0
GWAS_z_alpha_rs4911180_UQCC1_ENSG00000101019_1MbTSS.txt	3942	134	134	158	1.245e-11	0	FunGen_L_z_alpha_rs4911180	UQCC1_ENSG00000101019	2143	37	2138	0	0.145553	3e-06	0.841601	0.012843
GWAS_z_alpha_rs4911180_ZNF341_ENSG00000131061_1MbTSS.txt	3869	0	0	0	0.001706	0	FunGen_L_z_alpha_rs4911180	ZNF341_ENSG00000131061	2352	17	2350	0.055939	0.000373	0.936474	0.006246	0.000967
GWAS_z_alpha_rs10787959_PDZD8_ENSG00000165650_1MbTSS.txt	5731	0	0	0	Inf	0	FunGen_H_z_alpha_rs10787959	PDZD8_ENSG00000165650	3166	45	3164	1e-06	0	0.988336	0.007081	0.004582
GWAS_z_alpha_rs146939415_CYP19A1_ENSG00000137869_1MbTSS.txt	5839	0	2	51	Inf	0	FunGen_H_z_alpha_rs146939415	CYP19A1_ENSG00000137869	3510	140	3506	0	5e-06	0.053201	0.924749	0.022045
GWAS_z_alpha_rs146939415_GLDN_ENSG00000186417_1MbTSS.txt	5747	0	2	51	Inf	0	FunGen_H_z_alpha_rs146939415	GLDN_ENSG00000186417	3400	6	3395	0.002766	0.048075	0.045733	0.79485	0.108576
GWAS_z_alpha_rs4911180_CPNE1_ENSG00000214078_1MbTSS.txt	3904	134	134	158	Inf	1	FunGen_H_z_alpha_rs4911180	CPNE1_ENSG00000214078	2116	654	2111	0	0	3e-06	0.999997	0
GWAS_z_alpha_rs4911180_EDEM2_ENSG00000088298_1MbTSS.txt	4080	134	134	158	Inf	0	FunGen_H_z_alpha_rs4911180	EDEM2_ENSG00000088298	2349	1	2344	1e-06	0.253039	3e-06	0.744188	0.002769
GWAS_z_alpha_rs4911180_PROCR_ENSG00000101000_1MbTSS.txt	4087	134	134	158	Inf	0	FunGen_H_z_alpha_rs4911180	PROCR_ENSG00000101000	2341	122	2336	0	0.052395	3e-06	0.94702	0.000582
GWAS_z_alpha_rs4911180_RALY_ENSG00000125970_1MbTSS.txt	3589	0	0	0	Inf	0	FunGen_H_z_alpha_rs4911180	RALY_ENSG00000125970	2274	105	2272	0.037755	0.000301	0.951185	0.00758	0.003179
GWAS_z_alpha_rs4911180_SCAND1_ENSG00000171222_1MbTSS.txt	3827	134	134	158	Inf	0	FunGen_H_z_alpha_rs4911180	SCAND1_ENSG00000171222	1979	355	1974	0	0.008645	3e-06	0.99126	9.1e-05
GWAS_z_alpha_rs4911180_ZNF341_ENSG00000131061_1MbTSS.txt	3869	0	0	0	Inf	0	FunGen_H_z_alpha_rs4911180	ZNF341_ENSG00000131061	2418	25	2416	2.1e-05	0	0.992198	0.006823	0.000957

### Sheet: ST7) Regulome DB
RegulomeDB results for each independent SNP
chrom	start	end	rsids	probability	ranking	ChIP	DNase	Footprint	Footprint_matched	IC_matched_max	IC_max	PWM	PWM_matched	QTL
2	70714792	70714793	rs7571789	0.58955	5	TRUE	FALSE	FALSE	FALSE	0	0	FALSE	FALSE	FALSE
5	118747440	118747441	rs10478422	0.60906	4	TRUE	TRUE	FALSE	FALSE	0	0	FALSE	FALSE	FALSE
6	155578598	155578599	rs1048584	0.18412	7	FALSE	FALSE	FALSE	FALSE	0	0	FALSE	FALSE	FALSE
9	129375337	129375338	rs62578126	0.70497	4	TRUE	TRUE	TRUE	FALSE	0	0	FALSE	FALSE	FALSE
10	121131312	121131313	rs10787959	0.9865	3a	TRUE	TRUE	FALSE	FALSE	0	1.04	TRUE	FALSE	FALSE
12	24206117	24206118	rs561578905	0.50719	6	FALSE	FALSE	TRUE	FALSE	0	1.84	TRUE	FALSE	FALSE
15	51522209	51522210	rs146939415	1	2a	TRUE	TRUE	TRUE	TRUE	0.67	0.67	TRUE	TRUE	FALSE
20	33972947	33972948	rs4911180	0.13454	5	FALSE	TRUE	FALSE	FALSE	0	0	FALSE	FALSE	FALSE

### Sheet: ST8) LD regression
LD score regression between AA, UKB HES OA and Meta-analysis of HOA
	Genetic correlation
Trait 1	Trait 2	rg [95% CI]	p-value
UKB AA	RS AA	0.57 [0.05-1.09]	0.0331
AA Meta-analysis	HOA (UKB)	0.26 [0.10-0.43]	0.0016
AA Meta-analysis	THR	0.20 [0.09-0.32]	0.0006
AA Meta-analysis	mJSW (meta-analysis)	-0.31 [-0.46--0.15]	0.0001
AA Meta-analysis	mJSW (X-ray only)	-0.31 [-0.58--0.03]	0.0302
AA Meta-analysis	Acute hip pain	-0.04 [-0.20-0.11]	0.6073
AA Meta-analysis	Chronic hip pain	-0.07 [-0.23-0.09]	0.3714
AA Meta-analysis	Fracture	-0.06 [-0.20-0.07]	0.3623
AA Meta-analysis	Height	0.09 [-0.01-0.19]	0.0799
AA Meta-analysis	BMI	0.11 [0.03-0.19]	0.01
AA Meta-analysis	eBMD	-0.11 [-0.20--0.02]	0.0134
AA Meta-analysis	FN BMD	-0.11 [-0.26-0.05]	0.1902
AA Meta-analysis	Lumbar BMD	-0.04 [-0.20-0.11]	0.6054
UKB - UK Biobank, AA - Alpha Angle, RS - Rotterdam Study, HOA - Hip Osteoarthritis, THR - total hip replacement, mJSW - minimum joint space width, BMI - body mass index, eBMD - estimated bone mineral density, FN BMD - femoral neck bone mineral density

### Sheet: ST9) UKB HES 
Genetic instruments for HES OA obtained from a GWAS of HES OA in UKB, followed by LD clumping after palindromic SNPs were removed.
RSID	CHR	BP	EA	NEA	EAF	LogOR	P
rs7539021	1	183935831	A	G	0.39	-0.07	8.60 x 10-13
rs11582423	1	150493925	C	G	0.6	0.06	4.60 x 10-10
rs10911505	1	184049978	T	C	0.64	0.06	2.10 x 10-08
rs12074373	1	118744920	A	G	0.66	-0.07	4.10 x 10-11
rs2785988	1	219744138	C	A	0.7	-0.08	1.10 x 10-12
rs2622873	1	103466053	T	C	0.87	0.11	1.30 x 10-14
rs7571789	2	70714793	T	C	0.48	0.07	5.80 x 10-13
rs62186363	2	242176429	G	A	0.64	-0.06	1.10 x 10-08
rs66989638	2	106689736	G	A	0.88	-0.09	1.70 x 10-08
rs12636716	3	189728328	A	G	0.48	0.06	2.40 x 10-09
rs3774355	3	52817778	G	A	0.64	-0.07	1.10 x 10-10
rs140898346	4	13063846	C	T	0.4	-0.07	2.00 x 10-11
rs11732213	4	1704244	T	C	0.8	0.08	2.40 x 10-11
rs12110138	5	67842092	A	G	0.55	0.05	2.40 x 10-08
rs9369540	6	45148930	A	G	0.62	0.07	1.00 x 10-11
rs66908775	6	7795032	G	A	0.84	-0.07	4.20 x 10-08
rs80287694	6	55636940	A	G	0.89	-0.1	4.60 x 10-10
rs12211255	6	76188330	C	A	0.9	-0.14	1.10 x 10-18
rs13232029	7	50841045	G	A	0.22	0.07	1.50 x 10-08
rs1635852	7	28189411	T	C	0.49	0.06	9.90 x 10-09
rs17724226	8	10968926	G	A	0.54	0.06	5.90 x 10-09
rs79164994	8	130719443	A	G	0.77	0.08	6.00 x 10-11
rs672023	9	36232341	T	C	0.38	0.06	2.30 x 10-08
rs10739470	9	119377717	T	C	0.4	0.07	2.80 x 10-12
rs2480930	9	117842307	A	G	0.47	0.07	4.80 x 10-12
rs62578127	9	129386860	C	T	0.63	0.06	3.10 x 10-10
rs34419890	11	66501624	T	C	0.93	0.11	3.30 x 10-09
rs114855183	12	122606596	A	G	0.53	-0.06	5.10 x 10-10
rs10492367	12	28014970	G	T	0.81	-0.13	1.70 x 10-23
rs62057121	17	43900760	G	A	0.78	-0.1	1.00 x 10-15
rs7222178	17	59652282	T	A	0.8	-0.1	3.30 x 10-16
rs75621460	19	41833784	G	A	0.97	-0.2	9.80 x 10-10
rs4252548	19	55879672	C	T	0.98	-0.25	2.40 x 10-13
rs4776880	15	67364991	G	A	0.663631	0.072487	5.10 x 10-12

### Sheet: ST10) MR-CAUSE
MR-CAUSE analysis
Exposure	Outcome	Model 1	Model 2	ELPD	se	γ	η	q	q CIL	q CIU	P-value
AA	HOA (UKB)	Null	Sharing	-0.0884958	0.351381	NA	0.02	0.06	0	0.35	0.400907
AA	HOA (UKB)	Null	Causal	-3.07875	2.08826	0.01	0	0.03	0	0.24	0.070241
AA	HOA (UKB)	Sharing	Causal	-2.99025	1.75048	NA	NA	NA	NA	NA	0.043818
ELPD, expected log pointwise posterior density; se, standard error; γ (gamma), estimate of causal effect if causal model is correct; η (eta), estimate of correlated pleiotropy; q, proportion of effect due to correlated pleiotropy; CI, confidence intervals; NA, non-applicable.
-------------------------------------------------------------------------------------------------------------------------------------
Exposure	Outcome	Model 1	Model 2	ELPD	se	γ	η	q	q CIL	q CIU	P-value
HOA (UKB)	AA	Null	Sharing	-3.47121	1.89447	NA	1.75	0.2	0.02	0.47	0.033476
HOA (UKB)	AA	Null	Causal	-7.12258	3.68189	0.7	0.01	0.04	0	0.25	0.026803
HOA (UKB)	AA	Sharing	Causal	-3.65137	1.82851	NA	NA	NA	NA	NA	0.022967
ELPD, expected log pointwise posterior density; se, standard error; γ (gamma), estimate of causal effect if causal model is correct; η (eta), estimate of correlated pleiotropy; q, proportion of effect due to correlated pleiotropy; CIL/U, confidence intervals lower/ upper; NA, non-applicable.
